# Understanding Reach, Effectiveness, Adoption, Implementation, and Maintenance of home-based comprehensive sexual health care: a Realist Review

**DOI:** 10.1101/2023.11.02.23297983

**Authors:** Cornelia J.D. Goense, Thuan-Huong P. Doan, Eneyi E. Kpokiri, Ymke J. Evers, Claudia S. Estcourt, Rik Crutzen, Jeffrey D. Klausner, Weiming Tang, Paula Baraitser, Christian J.P.A. Hoebe, Nicole H.T.M. Dukers-Muijrers

## Abstract

**Background:** Testing for *human immunodeficiency virus* (HIV) and sexually transmitted infections (STI) is increasingly offered outside a clinic-based setting. Among key populations barriers to accessing testing and sexual health care may could be lowered due to home-based testing and care services. This review identifies which elements of home-based comprehensive sexual health care (home-based CSH) impacted which key populations, under which circumstances.

**Methods:** A realist review of studies focused on home-based CSH with at least self-sampling or self-testing HIV and additional sexual health care (e.g., treatment, counselling). PubMed, Embase, Cochrane Register of Controlled Trials, and PsycINFO databases were searched. Peer-reviewed quantitative and qualitative literature published between February 2012 and February 2023 was examined. The RE-AIM framework was used to systematically assess the (R) reach of key populations, (E) effectiveness of the intervention, and (AIM) effects on the adoption, implementation, and maintenance within routine sexual health care.

**Results:** Of 730 uniquely identified records, 92 were selected for extraction. Of these studies, 59% (54/92) reported actual interventions and 41% (38/92) described the acceptability and feasibility. Studies were mainly based in Europe or North America and were mostly targeted to MSM (59%; 55/92) (R). Overall, self-sampling or self-testing was highly acceptable across key populations. The effectiveness (E) of most studies was (expected) increased HIV testing. Adoption (A) of the home-based CSH was acceptable for care providers if linkage to care was available, even though a minority of studies reported adoption by care providers and implementation fidelity (I) of the intervention. In terms of maintenance (M), home-based CSH should be institutionalised and complementary to clinic-based sexual health care.

**Conclusions:** Five key findings were identified which may enhance implementation of home-based CSH. When providing the individual with a choice of testing, clear instructions, and tailored dissemination successful uptake of HIV testing may increase. For implementers perceived care and treatment benefits for clients may increase their willingness to implement home-based CSH. Therefore, home-based CSH may determine more accessible sexual health care and increased uptake of HIV testing among key populations.
