## Additional file 3, quality appraisal for "Understanding Reach, Effectiveness, Adoption, Implementation, and Maintenance of home-based comprehensive sexual health care: a Realist Review"

### Sheet: Quality appraisal
						SCREENING QUESTIONS		ADDITIONAL QUESTIONS IN REGARD TO REALIST APPROACH				1. QUALITATIVE STUDIES					2. RANDOMIZED CONTROLLED TRIALS					3. NON-RANDOMIZED STUDIES					4. QUANTITATIVE DESCRIPTIVE STUDIES					5. MIXED METHODS STUDIES
	DOI	First author	Year	Title	Design	S1. Are there clear research questions?	S2. Do the collected data allow to address the research questions?	A1. Does the study describes constructs from IPT?	A2. Does the study describes the context of the intervention?	A3. Does the study describes the components of the intervention?	A4. Does the study describe the way the intervention affects at least one of the outcomes (REAIM)?	1.1. Is the qualitative approach appropriate to answer the research question?	1.2. Are the qualitative data collection methods adequate to address the research question?	1.3. Are the findings adequately derived from the data?	1.4. Is the interpretation of results sufficiently substantiated by data?	1.5. Is there coherence between qualitative data sources, collection, analysis and interpretation?	2.1. Is randomization appropriately performed?	2.2. Are the groups comparable at baseline?	2.3. Are there complete outcome data?	2.4. Are outcome assessors blinded to the intervention provided?	2.5 Did the participants adhere to the assigned intervention?	3.1. Are the participants representative of the target population?	3.2. Are measurements appropriate regarding both the outcome and intervention (or exposure)?	3.3. Are there complete outcome data?	3.4. Are the confounders accounted for in the design and analysis?	3.5. During the study period, is the intervention administered (or exposure occurred) as intended?	4.1. Is the sampling strategy relevant to address the research question?	4.2. Is the sample representative of the target population?	4.3. Are the measurements appropriate?	4.4. Is the risk of nonresponse bias low?	4.5. Is the statistical analysis appropriate to answer the research question?	5.1. Is there an adequate rationale for using a mixed methods design to address the research question?	5.2. Are the different components of the study effectively integrated to answer the research question?	5.3. Are the outputs of the integration of qualitative and quantitative components adequately interpreted?	5.4. Are divergences and inconsistencies between quantitative and qualitative results adequately addressed?	5.5. Do the different components of the study adhere to the quality criteria of each tradition of the methods involved?
1	10.1016/j.eimc.2020.01.020	Agusti	2020	Outreach HIV testing using oral	Non-randomized studies	Yes	Yes	Yes	Yes	Yes	Yes											No	Yes	Yes	Yes	Yes
2	10.1093/pubmed/fdv075	Ahmed-Little	2016	Attitudes towards HIV testing via	Mixed-methods studies	Yes	Yes	Yes	Yes	Yes	Yes																					Can't tell	No	Yes	No	No
3	10.1007/s10461-014-0765-4	Asiimwe	2014	Accuracy of un-supervised versus provider-supervised	Randomized controlled trial	Yes	Yes	Yes	Yes	Yes	Yes						Yes	Yes	Yes	No	Yes
4	10.11604/pamj.2022.43.94.31741	Babatunde	2022	Assessment of knowledge and acceptability	Quantitative descriptive studies	Yes	Yes	Yes	No	No	No																Yes	No	Yes	No	Yes
5	10.1177/0956462419868882	Baraitser	2019	User preference for HIV self-testing	Non-randomized studies	Yes	Yes	Yes	Yes	Yes	Yes											No	Yes	Yes	Yes	Yes
6	10.1016/j.ijid.2014.03.1379	Belza	2014	Low knowledge and anecdotal use	Non-randomized studies	Yes	Yes	Yes	Yes	Yes	Yes											Can't tell	Yes	Yes	Yes	Yes
7	10.21037/mhealth-20-70	Biello	2021	HIV self-testing and STI self-collection	Randomized controlled trial	Yes	Yes	Yes	Yes	Yes	Yes						Can't tell	Can't tell	No	No	Yes
8	10.1186/s12879-022-07432-0	Cannon	2022	Feasibility of a novel self-collection	Non-randomized studies	Yes	Yes	Yes	Yes	Yes	Yes											No	Yes	Yes	Yes	Yes
9	10.1080/00224499.2011.647117	Carballo-Diéguez	2012	Will gay and bisexually active	Mixed methods studies	Yes	Yes	Yes	Yes	Yes	Yes																					Can't tell	Yes	Yes	Can't tell	Yes
10	10.1007/s10461-019-02711-5	Catania	2020	Oral HIV Self-Implemented Testing: Performance	Non-randomized studies	Yes	Yes	Yes	Yes	Yes	Yes											No	Yes	Yes	Yes	Yes
11	10.1007/s10461-021-03209-9	Chasco	2021	Mixed-Methods Evaluation of the Incorporation	Mixed methods studies	Yes	Yes	Yes	Yes	Yes	Yes																					Can't tell	Yes	Yes	No	Yes
12	10.1080/09540121.2015.1090533	Chiu	2016	Correlates of requesting home HIV	Non-randomized studies	Yes	Yes	Yes	Yes	No	Yes											No	Yes	Yes	Yes	Yes
13	10.1136/sextrans-2021-055318	Clarke	2022	Assessment of online self-testing and	Quantitative descriptive studies	Yes	Yes	No	No	No	No																Yes	No	Yes	Can't tell	Yes
14	10.1093/ofid/ofz043	Cushman	2019	Attitudes and preferences regarding the	Quantitative descriptive studies	Yes	Yes	Yes	No	No	No																Yes	No	Yes	No	Yes
15	10.1016/j.jana.2017.09.015	Daniels	2018	Getting HIV self-test kits into	Qualitative study	Yes	Yes	Yes	No	No	No	Yes	Yes	Yes	Yes	Yes
16	10.1186/s12889-018-5256-5	Dodds	2018	Acceptability of HIV self-sampling kits	Qualitative study	Yes	Yes	Yes	No	No	No	Yes	Yes	Yes	Yes	Yes
17	10.1111/1753-6405.12653	Driver	2017	HIV testing within the African	Non-randomized studies	Yes	Yes	Yes	Yes	Yes	Yes											Can't tell	Yes	No	Can't tell	Yes
18	10.17269/s41997-020-00323-4/Published	Dulai	2021	Awareness of and intention to	Quantitative descriptive studies	Yes	Yes	Yes	No	No	No																Yes	No	Yes	Can't tell	Yes
19	10.1371/journal.pone.0209666	Eaton	2018	Do young black men who	Qualitative study	Yes	Yes	Yes	No	No	No	Yes	Yes	Yes	Yes	Yes
20	10.1097/QAD.0000000000001918	Elbee	2018	Preferences for linkage to HIV	Quantitative descriptive studies	Yes	Yes	Yes	Yes	Yes	No																No	No	Yes	Can't tell	Yes
21	10.1136/sextrans-2015-052090	Elliot	2016	Identifying undiagnosed HIV in men	Non-randomized studies	Yes	Yes	Yes	Yes	Yes	Yes											Can't tell	Yes	Yes	Yes	Yes
22	10.1371/journal.pone.0120810	Fisher	2015	Home sampling for sexually transmitted	Non-randomized studies	Yes	Yes	Yes	Yes	Yes	Yes											No	Yes	Yes	Yes	Yes
23	10.1111/hiv.12420	Flowers	2017	Preparedness for use of the	Mixed methods studies	Yes	Yes	Yes	No	No	No																					Yes	Yes	Yes	Yes	Yes
24	10.1007/s10461-013-0630-x	Frasca et	2014	Attitude and behavior changes among	Mixed methods studies	Yes	Yes	Yes	Yes	Yes	Yes																					No	Yes	Yes	Yes	Yes
25	10.1521/aeap.2018.30.1.47	Freeman	2018	Perceptions of HIV Self-Testing Among	Qualitative study	Yes	Yes	Yes	No	No	No	Yes	Yes	Yes	Yes	Yes
26	10.1007/s10461-019-02730-2	Giguere	2020	Use of HIV Self-Testing Kits	Mixed methods studies	Yes	Yes	Yes	Yes	Yes	Yes																					Can't tell	Yes	Yes	Can't tell	Yes
27	10.3389/frph.2022.967770	Goense	2022	Intention to use and acceptability	Quantitative descriptive studies	Yes	Yes	Yes	No	No	No																Yes	No	Yes	Yes	Yes
28	10.1007/s13178-015-0212-y	Grov	2016	Recruiting A US national sample	Quantitative descriptive studies	Yes	Yes	No	No	Yes	No																Yes	No	Yes	Can't tell	Can't tell
29	10.1016/j.annepidem.2019.05.003	Grov	2019	Recruiting vulnerable populations to participate	Non-randomized studies	Yes	Yes	Yes	No	No	No											Can't tell	Yes	Yes	Yes	Yes
30	10.1097/QAI.0000000000000278	Han	2014	HIV self-testing among online MSM	Quantitative descriptive studies	Yes	Yes	Yes	No	No	No																Yes	No	Yes	Can't tell	Yes
31	10.1111/hiv.12593	Hoyos	2018	Knowledge, actual and potential use	Quantitative descriptive studies	Yes	yes	Yes	No	No	No																Yes	No	Yes	Can't tell	Yes
32	10.7448/IAS.16.1.18560	Hoyos	2013	Never tested for HIV in	Quantitative descriptive studies	Yes	Yes	Yes	No	No	No																Yes	No	Yes	Can't tell	Yes
33	10.1177/0956462420920136	Iliyasu	2020	Acceptability and correlates of HIV	Quantitative descriptive studies	Yes	Yes	Yes	No	No	No																Yes	No	Yes	No	Yes
34	10.2196/11854	Jin	2019	An Internet-Based Self-Testing Model (EasyTest)	Non-randomized studies	Yes	Yes	Yes	Yes	Yes	Yes											No	Yes	Yes	Yes	Yes
35	10.1080/19317611.2019.1645075	John	2019	Gay and bisexual men’s experiences	Mixed-methods studies	Yes	Yes	Yes	Yes	Yes	Yes																					Can't tell	Yes	Yes	Can't tell	No
36	10.1177/09564624221094965	Kaneko	2022	Increasing access to HIV testing	Mixed methods studies	Yes	Yes	Yes	No	Yes	No																					Yes	Yes	Yes	Yes	No
37	10.1080/09540121.2017.1360997	Kelvin	2018	Offering self-administered oral HIV testing	Randomized controlled trials	Yes	Yes	Yes	Yes	Yes	Yes						Yes	Yes	Yes	Can't tell	Yes
38	10.2989/16085906.2016.1189442	Kelvin	2016	Choice in HIV testing: the	Qualitative study	Yes	Yes	Yes	No	No	No	Yes	Yes	Yes	Yes	Yes
39	10.1136/sextrans-2018-053645	Knight	2019	Qualitative analysis of the experiences	Qualitative study	Yes	Yes	Yes	Yes	Yes	Yes	Yes	Yes	Yes	Yes	Yes
40	10.1080/09540121.2020.1785996	Lau	2020	Prevalence of and factors associated	Quantitative descriptive studies	Yes	Yes	Yes	No	No	No																Yes	No	Yes	No	Yes
41	10.1186/s12889-019-7122-5	Lebina	2019	Feasibility of community-based HIV self-screening	Non-randomized studies	Yes	Yes	Yes	Yes	Yes	Yes											Can't tell	Yes	Yes	Yes	Yes
42	10.1136/bmjopen-2021-049175	Leenen	2022	HIV testing behaviour and associated	Quantitative descriptive studies	Yes	Yes	Yes	No	No	No																Yes	No	Yes	No	Yes
43	10.3389/frph.2021.634032	Leenen	2021	Systematic Development of an Intervention to	Mixed methods studies	Yes	Yes	Yes	No	No	No																					Can't tell	Yes	Yes	Yes	Yes
44	10.1097/QAI.0000000000001601	Lippman	2018	High Acceptability and Increased HIV-Testing	Non-randomized studies	Yes	Yes	Yes	Yes	Yes	Yes											No	Yes	Yes	Yes	Yes
45	10.2196/publichealth.5519	Loos	2016	Acceptability of a Community-Based Outreach	Mixed-methods studies	Yes	Yes	Yes	Yes	Yes	Yes																					Yes	Yes	Yes	Yes	Yes
46	10.1007/s10461-017-1932-1	MacGowan	2018	Pilot evaluation of the ability	Non-randomized studies	Yes	Yes	Yes	Yes	Yes	Yes											No	Yes	Yes	Yes	Yes
47	10.2196/publichealth.6377	Maksut	2016	A Test of Concept Study	Non-randomized studies	Yes	Yes	Yes	Yes	Yes	Yes											No	Yes	Yes	Yes	Yes
48	10.1136/bmjopen-2017-017978	Manavi	2017	Observational study of factors associated	Quantitative descriptive studies	Yes	Yes	Yes	No	No	No																Yes	Yes	Yes	No	Yes
49	10.2196/21268	Maté	2020	Potential of HIV self-sampling to	Quantitative descriptive studies	Yes	Yes	Yes	Yes	No	No																Yes	No	Yes	Can't tell	Yes
50	10.1016/S1473-3099(20)30050-5	Mbopi-Kéou	2020	Launching HIV self-testing in a	Non-randomized studies	Yes	Yes	Yes	No	Yes	Yes											Can't tell	Yes	Can't tell	Yes	Can't tell
51	10.1371/journal.pmed.1002779	Miners	2019	Preferences for HIV testing services	Quantitative descriptive studies	Yes	Yes	Yes	No	No	No																Yes	No	Yes	Can't tell	Yes
52	10.1371/journal.pone.0169765	Mokgatle	2017	High Acceptability of HIV Self-Testing	Quantitative descriptive studies	Yes	Yes	Yes	No	No	No																Yes	No	Yes	Can't tell	Yes
53	10.1016/S2352-3018(18)30258-3	Mulubwa	2019	Community based distribution of oral	Randomized controlled trial	Yes	Yes	Yes	Yes	Yes	Yes						Yes	Yes	Yes	No	Yes
54	10.1186/s12879-021-06442-8	Nash	2021	Acceptability and usability of HIV	Non-randomized studies	Yes	Yes	Yes	Yes	No	Yes											No	Yes	Yes	Yes	Yes
55	10.1186/s12889-020-09105-6	Nnko	2020	Female sex workers perspectives and	Qualitative study	Yes	Yes	Yes	No	No	No	Yes	Yes	Yes	Yes	Yes
56	10.1097/OLQ.0000000000001473	Norelli	2021	Scaling up carekit: Expansion of	Non-randomized studies	Yes	Yes	Yes	Yes	Yes	Yes											Can't tell	Yes	Yes	No	Can't tell
57	10.1111/hiv.12694	O'Donnell	2019	Inequalities in HIV testing uptake	Quantitative descriptive studies	Yes	Yes	Yes	No	No	No																Yes	No	Yes	Can't tell	Yes
58	10.1371/journal.pone.0152653	Pérez	2016	I Know that I Do	Qualitative study	Yes	Yes	Yes	No	No	No	Yes	Yes	Yes	Yes	Yes
59	10.1002/jia2.25118	Phanuphak	2018	What would you choose: Online	Non-randomized studies	Yes	Yes	Yes	Yes	Yes	Yes											Can't tell	Yes	Yes	Yes	No
60	10.1002/jia2.25448/full	Phanuphak	2020	Linkages to HIV confirmatory testing	Non-randomized studies	Yes	Yes	Yes	Yes	Yes	Yes											No	Yes	Yes	Yes	Yes
61	10.11604/pamj.2020.37.138.24353	Pierre	2020	A qualitative study on oral-fluid-based	Qualitative study	Yes	Yes	Yes	Yes	Yes	Yes	Yes	Yes	Yes	Yes	Yes
62	10.1097/QAD.0000000000002211	Pintye	2019	Acceptability and outcomes of distributing	Non-randomized studies	Yes	Yes	Yes	Yes	Yes	Yes											No	Yes	Yes	Yes	Yes
63	10.2196/jmir.4384	Platteau	2015	Swab2know: An HIV-Testing Strategy Using	Non-randomized studies	Yes	Yes	Yes	Yes	Yes	Yes											Can't tell	Yes	Yes	Yes	No
64	10.1097/OLQ.0000000000000581	Qin	2017	Benefits and Potential Harms of	Quantitative descriptive studies	Yes	Yes	Yes	No	No	No																Yes	No	Yes	Can't tell	Yes
65	10.7196/SAMJ.2019.v109i4.13818	Radebe	2020	HIV self-screening distribution preferences and	Non-randomized studies	Yes	Yes	Yes	Yes	Yes	Yes											No	Yes	Yes	Yes	Yes
66	10.1177/0956462419890726	Raffe	2020	HIV self-tests for men who	Qualitative study	Yes	Yes	Yes	Yes	Yes	Yes	Yes	Yes	Yes	Yes	Yes
67	10.1136/sextrans-2020-054790ï	Rahib	2021	Online self-sampling kits to screen	Non-randomized studies	Yes	Yes	Yes	Yes	Yes	Yes											No	Yes	Yes	Yes	Yes
68	10.1177/09564624211066447	Rahib	2022	Online self-sampling kits for human	Non-randomized studies	Yes	Yes	Yes	Yes	Yes	Yes											Can't tell	Yes	Yes	Yes	Yes
69	10.1177/2325957416668579	Ricca	2016	Factors Associated with Returning At-Home	Non-randomized studies	Yes	Yes	Yes	Yes	Yes	Yes											No	Yes	Yes	Yes	Yes
70	10.1097/QAI.0000000000001410	Robinson	2017	Preferences for Home-Based HIV Testing	Quantitative descriptive studies	Yes	Yes	Yes	No	No	No																Yes	No	Yes	Can't tell	Yes
71	10.1097/PHH.0000000000001700	Rosenthal	2023	Geospatial Prioritization to Reach Hispanic	Non-randomized studies	Yes	Yes	Yes	No	Yes	Yes											No	Yes	Yes	Yes	Yes
72	10.1186/s12913-023-09028-z	Ryu	2023	Disruptions of sexually transmitted and	Qualitative study	Yes	Yes	Yes	No	No	No	Yes	Yes	Yes	Yes	Yes
73	10.1136/sextrans-2011-050406	Saunders	2012	Where do young men want	Quantitative descriptive studies	Yes	Yes	Yes	No	No	No																Yes	Yes	Yes	Can't tell	Yes
74	10.3310/hta22220	Seguin	2018	Self-sampling kits to increase HIV	Mixed methods studies	Yes	Yes	Yes	Yes	Yes	Yes																					Yes	Yes	Yes	Yes	Yes
75	10.1007/s10461-022-03846-8	Sharma	2022	Perceptions and experiences of returning	Qualitative study	Yes	Yes	Yes	Yes	Yes	Yes	Yes	Yes	Yes	Yes	Yes
76	10.1177/15579883221115591	Sharma	2022	Study Evaluating Self-Collected Specimen Return	Non-randomized studies	Yes	Yes	Yes	Yes	Yes	Yes											No	Yes	Yes	Yes	No
77	10.1186/2193-1801-3-109	Sharma	2014	Acceptability and intended usage preferences	Quantitative descriptive studies	Yes	Yes	Yes	No	No	No																Yes	No	Yes	Can't tell	Yes
78	10.2196/36917	Shrestha	2022	Mobile Health Technology Use and	Quantitative descriptive studies	Yes	Yes	Yes	No	No	Yes																Yes	No	Yes	Can't tell	Yes
79	10.1136/sextrans-2018-053796	Syred	2019	Choose to test: Self-selected testing	Quantitative descriptive studies	Yes	Yes	Yes	No	No	No																Yes	Can't tell	Yes	Can't tell	Yes
80	10.1080/09540121.2018.1442553	Tobin et	2018	Acceptability and feasibility of a	Qualitative study	Yes	Yes	Yes	No	No	No	Yes	Yes	Yes	Yes	Yes
81	10.11604/pamj.2019.33.83.18586	Tonen-Wolyec	2019	Acceptability, feasibility, and individual preferences	Non-randomized studies	Yes	Yes	Yes	Yes	Yes	Yes											Can't tell	Yes	Yes	Yes	Yes
82	10.1371/journal.pone.0218795	Tonen-Wolyec	2019	Acceptability of HIV self-testing in	Quantitative descriptive studies	Yes	Yes	Yes	No	No	No																Yes	Can't tell	Yes	Can't tell	Yes
83	10.2196/jmir.8101	Turner	2018	Web-based activity within a sexual	Non-randomized studies	Yes	Yes	Yes	Yes	Yes	Yes											Can't tell	Yes	Yes	Yes	Yes
84	10.1371/journal.pone.0186722	Van Loo	2017	Screening for HIV, hepatitis B and	Non-randomized studies	Yes	Yes	Yes	Yes	Yes	Yes											No	Yes	Yes	Yes	Yes
85	10.1136/sextrans-2018-053857	Vera	2019	Acceptability and feasibility of using	Mixed-methods studies	Yes	Yes	Yes	No	No	No																					Yes	Yes	Yes	Can't tell	Yes
86	10.1177/0956462415586676	Volk	2016	Acceptability and feasibility of HIV	Non-randomized studies	Yes	Yes	Yes	Yes	Yes	Yes											No	Yes	Yes	Yes	Yes
87	10.2196/40996	Wong	2022	Regular Testing of HIV and	Non-randomized studies	Yes	Yes	Yes	Yes	Yes	Yes											No	Yes	Yes	Yes	Yes
88	10.1186/s12889-020-08812-4	Wulandari	2020	Uptake and acceptability of assisted	Non-randomized studies	Yes	Yes	Yes	Yes	Yes	Yes											No	Yes	Yes	Yes	Yes
89	10.1080/09540121.2018.1488033	Xia	2018	Feasibility of an internet-based HIV	Non-randomized studies	Yes	Yes	Yes	Yes	Yes	Yes											Can't tell	Yes	Yes	No	Yes
90	10.1371/journal.pone.0232094	Xiao	2020	Sexual network distribution of HIV	Randomized controlled trials	Yes	Yes	Yes	Yes	Yes	Yes						Can't tell	Yes	Yes	No	Yes
91	10.2196/30070	Zhang	2022	The Impacts of the COVID-19	Quantitative descriptive studies	Yes	Yes	Yes	No	No	No																Yes	No	Yes	Can't tell	Yes
92	10.1111/hiv.12437	Zhong	2017	Acceptability and feasibility of a	Non-randomized studies	Yes	Yes	Yes	Yes	Yes	Yes											Can't tell	Yes	Yes	Yes	Yes
